# Longitudinal and Quantitative Fecal Shedding Dynamics of SARS-CoV-2, Pepper Mild Mottle Virus and CrAssphage

**DOI:** 10.1101/2023.02.02.23285391

**Authors:** Peter J. Arts, J. Daniel Kelly, Claire M. Midgley, Khamal Anglin, Scott Lu, Glen R. Abedi, Raul Andino, Kevin M. Bakker, Bryon Banman, Alexandria B. Boehm, Melissa Briggs-Hagen, Andrew F. Brouwer, Michelle C. Davidson, Marisa C. Eisenberg, Miguel Garcia-Knight, Sterling Knight, Michael J. Peluso, Jesus Pineda-Ramirez, Ruth Diaz Sanchez, Sharon Saydah, Michel Tassetto, Jeffrey N. Martin, Krista R. Wigginton

**Affiliations:** Department of Civil and Environmental Engineering, University of Michigan, Ann Arbor, MI, USA; Department of Epidemiology and Biostatistics, University of California, San Francisco, CA, USA; Institute for Global Health Sciences, University of California, San Francisco, CA, USA; Division of Hospital Medicine, UCSF, San Francisco, CA, USA; F.I. Proctor Foundation, University of California, San Francisco, CA, USA; National Center for Immunizations and Respiratory Diseases, Centers for Disease Control and Prevention, Atlanta, GA, USA; Department of Microbiology and Immunology, UCSF; Department of Epidemiology, University of Michigan, Ann Arbor, MI, USA; Department of Civil & Environmental Engineering, Stanford University, Stanford, CA, USA; School of Medicine, University of California, San Francisco, CA, USA; Division of HIV, Infectious Disease, and Global Medicine, UCSF, CA, USA

## Abstract

Wastewater-based epidemiology (WBE) emerged during the COVID-19 pandemic as a scalable and broadly applicable method for community-level monitoring of infectious disease burden, though the lack of high-quality, longitudinal fecal shedding data of SARS-CoV-2 and other viruses limits the interpretation and applicability of wastewater measurements. In this study, we present longitudinal, quantitative fecal shedding data for SARS-CoV-2 RNA, as well as the commonly used fecal indicators Pepper Mild Mottle Virus (PMMoV) RNA and crAss-like phage (crAssphage) DNA. The shedding trajectories from 48 SARS-CoV-2 infected individuals suggest a highly individualized, dynamic course of SARS-CoV-2 RNA fecal shedding, with individual measurements varying from below limit of detection to 2.79×10^6^ gene copies/mg - dry mass of stool (gc/mg-dw). Of individuals that contributed at least 3 samples covering a range of at least 15 of the first 30 days after initial acute symptom onset, 77.4% had at least one positive SARS-CoV-2 RNA stool sample measurement. We detected PMMoV RNA in at least one sample from all individuals and in 96% (352/367) of samples overall; and measured crAssphage DNA above detection limits in 80% (38/48) of individuals and 48% (179/371) of samples. Median shedding values for PMMoV and crAssphage nucleic acids were 1×10^5^ gc/mg-dw and 1.86×10^3^ gc/mg-dw, respectively. These results can be used to inform and build mechanistic models to significantly broaden the potential of WBE modeling and to provide more accurate insight into SARS-CoV-2 prevalence estimates.
