## Supplemental Data for "Longitudinal and Quantitative Fecal Shedding Dynamics of SARS-CoV-2, Pepper Mild Mottle Virus and CrAssphage"

### Sheet: Demographics
	ID	Days	Sex	Age	Symptomatic	Index (I) or Household member (H)	Vaccination Status
1	4512	5,6,7	Female	39	Y	H	No		Column name	Description
2	4514	4,5,6,7,8,9,10,13,15,17,28	Female	70	N	H	No		ID	individual identifying number
3	4519	1,4,8,10,20,28	Male	45	Y	I	No		Days	Days after acute illness onset, or for asymptomatic individuals, days after acute illness onset of index patient
4	4520	1,2,3,4,5,7,9,10,16,21,28	Male	44	Y	H	No		Sex
5	4521	1,2,3,5,7,6,9,17,19,28	Female	52	Y	I	No		Age
6	4525	2,4,6,10,11,12,13,16,18,20,28	Female	30	Y	I	No		Symptoms	Whether the individual experienced symptoms associated with SARS-CoV-2 infection (Y = yes, N = no)
7	4526	5,6,10,11,12,13,16,18,27	Male	32	N	H	No		Index (I) or Household member (H)	Index cases were the initial enrolees, household members were exposed cases who ultimately tested positive for SARS-CoV-2 infection
8	4532	5,6,7,8,9,10,11,12,13,14,17,19,21,28	Male	40	Y	I	No		Vaccination Status	Participants were defined as vaccinated if they had received all recommended doses under the FDA EUA (2 doses ≥28 days apart of an mRNA vaccine or 1 dose of JNJ-78436735)
9	4533	6,8,11,12,13,14,17,19,21,28	Female	37	Y	H	No
10	4534	14,17,19,21,28	Female	56	Y	H	No
11	4535	14,17,19,21,28	Male	56	Y	I	No
12	4536	17,28	Female	19	Y	H	No
13	4538	5,7,8,9,10,11,12,14,17,21	Female	40	Y	I	No
14	4540	5,6,7,8,9,10,11,12,13,14,17,19,21,28	Female	61	Y	H	No
15	4541	5,6,7,8,9,10,11,12,13,15,17,19,21,28	Male	68	Y	I	No
16	4542	17,28	Female	40	Y	I	No
17	4544	4,5,6,7,8,9,11,12,13,14,17,19,21,28	Male	17	Y	H	No
18	4545	4,5,6,7,8,9,17,19,21	Female	11	Y	H	No
19	4546	6,8,9,10,11,12,13,17,28	Female	48	Y	I	No
20	4547	5,6,7,8,9,10,11,12,13,14,19,28	Female	21	Y	H	No
21	4549	5,6,7,8,9,12,13,14,17,21,28	Male	21	Y	I	No
22	4555	6,7,8,9,10,11,12,13,14,19	Female	29	Y	I	No
23	4558	2,3,4,5,6,10,12,13,14,19,21,28	Male	32	Y	I	No
24	4560	6	Female	41	Y	I	No
25	4561	4,5,6,7,8,9,10	Male	45	Y	H	No
26	4564	5,10,11,12,13,14,17,19,21,28	Female	29	Y	I	No
27	4567	12	Male	49	Y	I	No
28	4571	13	Female	25	Y	H	No
29	4573	14,17	Female	3	Y	H	No
30	4576	9,10,14,17,19,21,28	Male	61	Y	I	No
31	4577	2,4,5,6,7,8,9,10,11,12,13,14,17,19,21,28	Male	29	Y	I	No
32	4579	4,8,11,13,19,21,28	Male	2	Y	H	No
33	4580	5,6	Female	29	Y	I	No
34	4585	4,5,6,9,12,17,21,28	Male	35	Y	I	No
35	4586	5,17,28 (2 samples)	Female	61	Y	H	No
36	4587	5,6,7,8,9,10,11,12,14,17,19,21	Female	41	Y	I	Yes
37	4588	6,7,8,9,10,11,12,13,14,17,19,21,28	Male	39	N	H	No
38	4591	6,7,8,10,13,14,19,21,28	Female	17	Y	I	No
39	4593	2,3,4,57,8,9,10,11,12,13,14,17,19,28	Male	5	N	I	No
40	4596	4,5,6,7,21	Female	43	Y	I	No
41	4597	4,5,6,7,8,9,10,11,12,13,17,19,21	Male	49	Y	H	No
42	4598	5,6,7,8,9,10,12,13,19	Male	3	Y	H	No
43	4599	5,7,8,9,10,11,17,28	Male	34	Y	I	No
44	4600	5,6,7,9,10,12,13,14,17	Female	34	Y	H	No
45	4601	7,28	Female	70	Y	H	Yes
46	4602	5,6,14,28	Female	1	Y	H	No
47	4608	9,12,21	Female	35	Y	I	No
48	4610	21	Male	41	Y	I	Yes
49	4611	6,7,8,9,12,13,14,17,19,21,28	Female	41	Y	I	Yes

### Sheet: Data
ID	Day	solid_frac	extraction_mass_mg	N_conc (gc/mg-dw)	N_det	ORF1a_conc (gc/gm-dw)	ORF1a_det	PMMoV_conc (gc/mg-dw)	PMMoV_det	crAss_conc	crAss_quant	crAss_det
4512	5	0.0941328	11.5	1189.81	TRUE	3768.96	TRUE	NA	FALSE	1.05463e+07	TRUE	TRUE		Column name	Description
4512	6	0.228228	17.5	649.723	TRUE	282.821	TRUE	175.807	TRUE	1.64236e+07	TRUE	TRUE		ID	individual identification number
4512	7	0.187342	14.4	1203.6	TRUE	418.172	TRUE	941.273	TRUE	1.18933e+08	TRUE	TRUE		Day	Day after acute ilness onset
4514	13	0.135564	19.9	39.3221	FALSE	39.3221	FALSE	84.2193	FALSE	254.039	FALSE	TRUE		solid_frac	solid fraction measurement
4514	15	0.130321	16.7	59.1812	FALSE	59.1812	TRUE	771.928	TRUE	169.842	FALSE	TRUE		extraction_mass_mg	mass of sample processed for extraction
4514	18	0.277902	22.9	19.7362	FALSE	31.427	FALSE	NA	FALSE	123.859	FALSE	TRUE		N_conc (gc/mg-dw)	measured concentration of SARS-CoV-2 N, or the LOB if not detectable
4514	20	0.0990991	19.6	663.117	FALSE	663.117	FALSE	545321	TRUE	144.712	FALSE	TRUE		N_det	Was N measured above LOB
4514	28	0.240625	15.3	28.6835	FALSE	28.6835	FALSE	27.4231	TRUE	9.92979	FALSE	FALSE		ORF1a_conc (gc/gm-dw)	measured concentration of SARS-CoV-2 ORF1a, or the LOB if not detectable
4514	4	0.189243	16.8	36.5869	FALSE	36.5869	FALSE	97.1288	FALSE	10.4752	FALSE	FALSE		ORF1a_det	Was ORF1a measured above LOB
4514	8	0.16616	14.5	44.029	FALSE	44.029	FALSE	1786.4	TRUE	348.646	FALSE	TRUE		PMMoV_conc (gc/mg-dw)	measured concentration of PMMoV, or the LOB if not detectable
4514	9	0.221458	17.4	30.1866	FALSE	30.1866	FALSE	80.1376	FALSE	10.114	FALSE	FALSE		PMMoV_det	Was PMMoV measured above LOB
4514	10	0.186047	14	29.5274	FALSE	29.5274	FALSE	451.823	TRUE	240.262	TRUE	TRUE		crAss_conc	measured concentration of crAss, or the LOQ if not quantifiable
4514	11	0.17122	16.4	11.1676	FALSE	11.1676	FALSE	101.474	TRUE	229.358	TRUE	TRUE		crAss_quant	Was crAss measured above LOQ
4514	12	0.0973236	17.4	62.6421	FALSE	62.6421	FALSE	69.0669	FALSE	10.8915	FALSE	FALSE		crAss_det	Was crAss measured above LOD
4519	5	0.00693241	12	1548.28	FALSE	1548.28	FALSE	56930.7	TRUE	13.1481	FALSE	FALSE
4519	14	0.2314	21.2	22.1458	FALSE	22.1458	FALSE	14872.6	TRUE	238.461	FALSE	TRUE
4519	20	0.0499	17	112.233	FALSE	112.233	FALSE	658310	TRUE	3.3773	FALSE	FALSE
4519	28	0.142553	20.9	39.0419	FALSE	39.0419	FALSE	4.12437e+07	TRUE	8.42028	FALSE	FALSE
4519	8	0.103586	22.7	54.776	FALSE	54.776	FALSE	1306.46	TRUE	6.95052	FALSE	FALSE
4519	12	0.153796	16.2	42.5768	FALSE	42.5768	FALSE	223.48	TRUE	11.6982	FALSE	FALSE
4520	3	0.104816	13.7	24847.2	TRUE	3922.07	TRUE	25181.5	TRUE	NA	NA	NA
4520	12	0.3517	11.8	22.9414	FALSE	22.9414	FALSE	45111.6	TRUE	428.41	FALSE	TRUE
4520	15	0.166917	17.1	45.1251	FALSE	45.1251	FALSE	728729	TRUE	80434.8	TRUE	TRUE
4520	4	0.120163	15.6	16388	TRUE	5454.13	TRUE	5573.63	TRUE	47905.8	TRUE	TRUE
4520	19	0.143213	15	44.6142	FALSE	44.6142	TRUE	2390.85	TRUE	4946.03	TRUE	TRUE
4520	26	0.184193	24	23.8879	FALSE	23.8879	FALSE	3.44927e+07	TRUE	1855	TRUE	TRUE
4520	5	0.200695	22.1	1053.35	TRUE	253.959	TRUE	312.759	TRUE	2870.39	TRUE	TRUE
4520	6	0.139	17.2	4750	TRUE	1630	TRUE	1480	TRUE	3579.1	TRUE	TRUE
4520	7	0.1128	17.8	47.4096	FALSE	47.4096	FALSE	7481.96	TRUE	576.017	TRUE	TRUE
4520	8	0.1799	14.7	474.985	TRUE	153.689	TRUE	3533.65	FALSE	343.893	FALSE	TRUE
4520	9	0.1634	15	38.8416	FALSE	38.8416	FALSE	4530.43	TRUE	337.016	FALSE	TRUE
4520	11	0.271157	15.4	25.0202	TRUE	22.7979	FALSE	513432	TRUE	328.262	FALSE	TRUE
4521	4	0.159204	19.1	34.7277	FALSE	34.7277	FALSE	1.5838e+06	TRUE	7.95423	FALSE	FALSE
4521	17	0.1844	11.8	43.7491	FALSE	43.7491	FALSE	48749	TRUE	428.41	FALSE	TRUE
4521	19	0.103189	15.3	60.299	FALSE	60.299	FALSE	38408.9	TRUE	3.75255	FALSE	FALSE
4521	5	0.0855263	24.3	61.974	FALSE	61.974	FALSE	80065.8	TRUE	6.49288	FALSE	FALSE
4521	28	0.223155	21	24.8215	FALSE	24.8215	FALSE	7.06747e+06	TRUE	8.38018	FALSE	FALSE
4521	6	0.129689	23.7	41.9048	FALSE	41.9048	TRUE	26652.5	TRUE	119.678	FALSE	TRUE
4521	10	0.0964286	16.3	60.5681	FALSE	60.5681	FALSE	16287.2	TRUE	3.52234	FALSE	FALSE
4521	12	0.0796	14.7	81.3122	FALSE	81.3122	FALSE	9128.83	TRUE	3.90572	FALSE	FALSE
4525	11	0.193798	11.8	47716.9	TRUE	26167.3	TRUE	4.135e+06	TRUE	190.365	FALSE	TRUE
4525	12	0.197251	13	180948	TRUE	132279	TRUE	692595	TRUE	32.1574	FALSE	FALSE
4525	13	0.169141	13.6	102942	TRUE	102942	TRUE	20240.7	TRUE	165.169	FALSE	TRUE
4525	14	0.143881	22.1	74470.8	TRUE	40.3551	FALSE	163031	TRUE	18.9161	FALSE	FALSE
4525	17	0.152397	12.4	1202.29	TRUE	2599.32	TRUE	3.58994e+07	TRUE	15.1441	FALSE	FALSE
4525	19	0.112514	14.2	233335	TRUE	231332	TRUE	13719.7	TRUE	117.781	FALSE	FALSE
4525	5	0.178544	22.7	26.0551	FALSE	49.3468	TRUE	4.22408e+06	TRUE	6.69277	FALSE	FALSE
4525	21	0.122888	16	26284.1	TRUE	29620.5	TRUE	1000.91	TRUE	191.397	FALSE	TRUE
4525	28	0.186047	26.7	197.446	TRUE	210.974	TRUE	579775	TRUE	15.6571	FALSE	FALSE
4525	7	0.233794	14.5	63.2446	TRUE	37.8524	FALSE	40873	TRUE	28.8308	FALSE	FALSE
4525	9	0.202434	18.4	3329.06	TRUE	1327.33	TRUE	26331.8	TRUE	122.082	FALSE	TRUE
4526	11	0.275542	22.9	1572.13	TRUE	841.851	TRUE	191.191	TRUE	9.76309e+06	TRUE	TRUE
4526	12	0.120988	18.6	1507.31	TRUE	1813.03	TRUE	3.96735e+07	TRUE	3.43719e+06	TRUE	TRUE
4526	13	0.292279	11.8	3896.9	TRUE	9788.64	TRUE	2.31958e+06	TRUE	8.39374e+06	TRUE	TRUE
4526	14	0.130257	16.8	957.813	TRUE	811.582	TRUE	30196.7	TRUE	1.40463e+06	TRUE	TRUE
4526	17	0.248761	19.1	192283	TRUE	177466	TRUE	6.36452e+06	TRUE	9.88647e+06	TRUE	TRUE
4526	19	0.0776892	17.7	2.19911e+06	TRUE	2.23402e+06	TRUE	30601.4	TRUE	1.59076e+06	TRUE	TRUE
4526	5	0.289474	12.1	134.299	TRUE	100.496	TRUE	1.31558e+06	TRUE	9.13383e+06	TRUE	TRUE
4526	7	0.165625	16.7	83.8775	TRUE	83.8775	TRUE	1.37096e+06	TRUE	6.15519e+06	TRUE	TRUE
4526	8	0.22919	19.8	67.6955	TRUE	28.277	FALSE	29898.8	TRUE	1.4738e+07	TRUE	TRUE
4526	9	0.0977361	16.9	647.075	TRUE	480.463	TRUE	104617	TRUE	2.9943e+07	TRUE	TRUE
4532	10	0.126659	21.1	40.5913	FALSE	40.5913	FALSE	307.129	TRUE	79.2649	FALSE	FALSE
4532	11	0.155235	14	261.36	FALSE	261.36	FALSE	11853	TRUE	486.259	FALSE	TRUE
4532	12	0.105439	24.7	41.5919	FALSE	41.5919	FALSE	175.706	TRUE	70.8016	FALSE	FALSE
4532	13	0.129529	18.7	234.5	FALSE	234.5	FALSE	2232.69	TRUE	364.044	FALSE	TRUE
4532	14	0.151992	20.9	34.1495	FALSE	34.1495	FALSE	182332	TRUE	80.0234	FALSE	FALSE
4532	17	0.148515	17.3	62.8963	FALSE	100.261	FALSE	15568.4	TRUE	659.519	TRUE	TRUE
4532	19	0.114238	16	310.754	FALSE	310.754	FALSE	2.80116e+06	TRUE	6.53807	FALSE	FALSE
4532	21	0.10885	15	66.3423	FALSE	66.3423	FALSE	943.688	TRUE	116.587	FALSE	FALSE
4532	28	0.12003	21.7	41.5871	FALSE	41.5871	FALSE	58541.4	TRUE	80.5898	FALSE	FALSE
4532	6	0.060386	19.7	534	TRUE	381.973	TRUE	1869.51	TRUE	2.97501	FALSE	FALSE
4532	7	0.107339	17.1	80.7189	TRUE	80.7	TRUE	923.997	TRUE	251.415	FALSE	TRUE
4532	8	0.083434	15.9	85.7529	TRUE	70.6768	FALSE	389.567	FALSE	3.68601	FALSE	FALSE
4532	9	0.110738	19.8	42.7617	FALSE	42.7617	FALSE	135000	TRUE	2.95998	FALSE	FALSE
4533	10	0.374494	15.5	127	TRUE	63.4	TRUE	46.6	TRUE	1.83352e+08	TRUE	TRUE
4533	11	0.27214	15.9	47.3	TRUE	33.0573	FALSE	2370	TRUE	1.04904e+08	TRUE	TRUE
4533	12	0.26533	11.9	45.3027	FALSE	45.3027	FALSE	1880	TRUE	1.07442e+08	TRUE	TRUE
4533	13	0.220172	19.8	32.8118	FALSE	32.8118	FALSE	144	TRUE	1.12535e+07	TRUE	TRUE
4533	16	0.327518	13.5	24.4985	FALSE	24.4985	FALSE	81420.5	TRUE	2.57766e+07	TRUE	TRUE
4533	18	0.288462	18.7	105.298	FALSE	105.298	FALSE	1.98434e+06	TRUE	2.21428e+07	TRUE	TRUE
4533	20	0.280887	15	134.811	FALSE	134.811	FALSE	2.52154e+06	TRUE	2.41929e+07	TRUE	TRUE
4533	27	0.12976	20.5	40.7807	FALSE	40.7807	FALSE	469158	TRUE	1619.79	TRUE	TRUE
4533	5	0.379085	14.9	152.398	TRUE	211.884	TRUE	15400000	TRUE	1.62724e+08	TRUE	TRUE
4533	7	0.366893	13.9	2400	TRUE	345.111	TRUE	2330000	TRUE	7.82941e+07	TRUE	TRUE
4534	13	0.173913	21.6	46000	TRUE	39611.1	TRUE	69851.9	TRUE	77.4301	FALSE	FALSE
4534	16	0.221249	22.1	356675	TRUE	295811	TRUE	546465	TRUE	75.6783	FALSE	FALSE
4534	18	0.139629	15.6	59939.2	TRUE	49655.5	TRUE	39445.3	TRUE	112.102	FALSE	FALSE
4534	20	0.196932	14.1	18496.5	TRUE	3076.99	TRUE	2.22419e+06	TRUE	118.616	FALSE	FALSE
4534	27	0.246191	18.1	92638	TRUE	46319	TRUE	789936	TRUE	92.4027	FALSE	FALSE
4535	14	0.192231	16.7	176.933	FALSE	176.933	FALSE	238.236	TRUE	407.643	FALSE	TRUE
4535	17	0.16792	17.7	191.105	FALSE	191.105	FALSE	100129	TRUE	384.612	FALSE	TRUE
4535	19	0.158273	20.1	178.544	FALSE	178.544	FALSE	9354.68	TRUE	338.688	FALSE	TRUE
4535	21	0.132053	12.8	336.04	FALSE	336.04	FALSE	54902.3	TRUE	8.17258	FALSE	FALSE
4535	28	0.120401	16.8	53.7093	FALSE	53.7093	FALSE	43268	TRUE	11.2804	FALSE	FALSE
4536	13	0.293379	24.1	215885	TRUE	207512	TRUE	18080.9	TRUE	2.52351e+07	TRUE	TRUE
4536	24	0.364975	22.9	13362.1	TRUE	18798.9	TRUE	384784	TRUE	1.63955e+07	TRUE	TRUE
4538	10	0.327801	16.4	33.929	TRUE	5625.07	TRUE	1.23513e+07	TRUE	1154.07	TRUE	TRUE
4538	12	0.16559	16.3	38.6498	FALSE	38.6498	FALSE	31832.7	TRUE	417.646	FALSE	TRUE
4538	14	0.187768	14.6	39.6292	FALSE	39.6292	FALSE	385786	TRUE	12.9802	FALSE	FALSE
4538	17	0.140625	18	63.842	FALSE	104.296	TRUE	764840	TRUE	3025.89	TRUE	TRUE
4538	21	0.209832	15.6	33.0912	FALSE	33.0912	FALSE	552334	TRUE	112.102	FALSE	FALSE
4538	5	0.292849	16.9	21.7249	TRUE	72.4165	TRUE	47200	TRUE	12.0651	FALSE	FALSE
4538	7	0.108727	13.6	73.2543	FALSE	73.2543	FALSE	2.61854e+07	TRUE	128.588	FALSE	FALSE
4538	8	0.254937	15.7	33.6189	TRUE	26.0636	FALSE	2.10268e+07	TRUE	433.607	FALSE	TRUE
4538	9	0.257732	15.9	25.4567	FALSE	25.4567	FALSE	1.12447e+07	TRUE	428.153	FALSE	TRUE
4540	9	0.412924	18.2	36.619	TRUE	21.9288	TRUE	523737	TRUE	7.04011	FALSE	FALSE
4540	10	0.377095	18.6	15.0329	FALSE	15.0329	FALSE	823500	TRUE	6.88871	FALSE	FALSE
4540	11	0.335052	16.3	19.3066	FALSE	19.3066	FALSE	1.05176e+06	TRUE	7.86074	FALSE	FALSE
4540	12	0.571698	11.9	15.4986	FALSE	15.4986	FALSE	599717	TRUE	10.7672	FALSE	FALSE
4540	13	0.109993	18.1	53.2832	TRUE	52.9618	FALSE	2.89321e+06	TRUE	7.079	FALSE	FALSE
4540	16	0.308465	14.9	20.8175	FALSE	20.8175	FALSE	2.80932e+06	TRUE	3.79111	FALSE	FALSE
4540	18	0.365854	14.8	17.6706	FALSE	17.6706	FALSE	67373	TRUE	3.81673	FALSE	FALSE
4540	20	0.319377	13.8	21.7089	FALSE	21.7089	FALSE	6316.65	TRUE	4.0933	FALSE	FALSE
4540	27	0.334378	18.9	15.1398	FALSE	15.1398	FALSE	2.68365e+06	TRUE	2.98876	FALSE	FALSE
4540	4	0.270979	12.6	60.9196	TRUE	30.5067	TRUE	86693.3	TRUE	14.9037	FALSE	FALSE
4540	5	0.147297	17.9	157.778	TRUE	196.615	TRUE	6.37179e+06	TRUE	3.15573	FALSE	FALSE
4540	6	0.253456	16.2	224.842	TRUE	199.124	TRUE	4.13055e+06	TRUE	3.48689	FALSE	FALSE
4540	7	0.115192	20.5	88.7596	TRUE	110.441	TRUE	2.41887e+06	TRUE	2.75549	FALSE	FALSE
4540	8	0.311741	12.8	160.791	TRUE	50.9237	TRUE	3.62481e+06	TRUE	4.41309	FALSE	FALSE
4541	10	0.271579	14.3	26.491	FALSE	26.491	FALSE	349368	TRUE	3.31083	FALSE	FALSE
4541	15	0.337079	16.3	32.9063	FALSE	32.9063	FALSE	233839	TRUE	7.86074	FALSE	FALSE
4541	17	0.252075	16.3	25.3893	FALSE	25.3893	FALSE	451711	TRUE	3.4655	FALSE	FALSE
4541	19	0.212658	17.8	26.1643	FALSE	26.1643	FALSE	1.25115e+06	TRUE	80.3407	FALSE	TRUE
4541	21	0.246262	14.9	30.5235	FALSE	38.198	TRUE	398550	TRUE	24.1177	FALSE	FALSE
4541	28	0.193922	17.4	34.4729	FALSE	34.4729	FALSE	559533	TRUE	10.114	FALSE	FALSE
4541	5	0.381452	18	184.791	TRUE	196.675	TRUE	1.58226e+06	TRUE	3.1382	FALSE	FALSE
4541	6	0.277895	11.4	358.586	TRUE	337.374	TRUE	3.51515e+06	TRUE	4.95505	FALSE	FALSE
4541	7	0.21659	17.2	54.9748	TRUE	100.501	TRUE	3.33714e+06	TRUE	2.75261	FALSE	FALSE
4541	9	0.255294	14.1	28.9806	FALSE	28.9806	FALSE	475602	TRUE	4.00621	FALSE	FALSE
4542	17	0.114695	20.8	43.7279	FALSE	43.7279	FALSE	13614.7	TRUE	2.71575	FALSE	FALSE
4542	28	0.128326	15.6	55.6278	FALSE	47.3156	FALSE	7457	TRUE	3.68039	FALSE	FALSE
4544	8	0.228702	12.6	135.478	TRUE	184.894	TRUE	75512.3	TRUE	18.5866	FALSE	FALSE
4544	9	0.363175	23.9	2506.95	TRUE	1386.2	TRUE	108389	TRUE	2.11406	FALSE	FALSE
4544	10	0.304659	21.5	39.5714	TRUE	56.4259	TRUE	91600.5	TRUE	2.35004	FALSE	FALSE
4544	11	0.235027	15.2	176.016	TRUE	120.927	TRUE	51953.8	TRUE	186.27	TRUE	TRUE
4544	14	0.257294	21.8	20.8236	FALSE	20.8236	TRUE	5020.49	TRUE	174.569	TRUE	TRUE
4544	16	0.34507	16.6	27.9321	FALSE	27.9321	FALSE	653.612	TRUE	73.8602	FALSE	FALSE
4544	18	0.310094	16.7	30.8966	FALSE	30.8966	FALSE	1248.22	TRUE	73.418	FALSE	FALSE
4544	25	0.251773	22.3	19.8627	FALSE	19.8627	FALSE	163.29	TRUE	19.6159	FALSE	FALSE
4544	1	0.202247	11.7	4949.52	TRUE	4104.31	TRUE	2637.04	TRUE	37.3876	FALSE	FALSE
4544	2	0.24398	22.2	9423.32	TRUE	6321.6	TRUE	4106.09	TRUE	205	TRUE	TRUE
4544	3	0.405281	13.4	5126.36	TRUE	5656.67	TRUE	1950.37	TRUE	17.477	FALSE	FALSE
4544	4	0.229899	15.3	15420.2	TRUE	13373.3	TRUE	3716.32	TRUE	28.5905	FALSE	FALSE
4544	5	0.240469	20	10712.4	TRUE	2182.44	TRUE	5023.51	TRUE	11.7096	FALSE	FALSE
4544	6	0.229253	11.7	26604.4	TRUE	21534.1	TRUE	4402.26	TRUE	37.3876	FALSE	FALSE
4545	17	0.263964	18.1	3308.67	TRUE	2796.3	TRUE	519.073	TRUE	6.52903	FALSE	FALSE
4545	19	0.144218	10.7	11923.8	TRUE	7340.93	TRUE	513.243	TRUE	40.8817	FALSE	FALSE
4545	21	0.258662	16.4	479.013	TRUE	1689.75	TRUE	448.839	TRUE	7.20582	FALSE	FALSE
4545	4	0.208392	20.2	1721.82	TRUE	1957.47	TRUE	NA	FALSE	6.34307	FALSE	FALSE
4545	5	0.282313	19.1	1178	TRUE	910.949	TRUE	5.982e+07	TRUE	1580.33	TRUE	TRUE
4545	6	0.201307	14.3	1167.2	TRUE	1500.68	TRUE	1.52236e+08	TRUE	760.345	TRUE	TRUE
4545	7	0.193217	15.4	20487	TRUE	6452.61	TRUE	2.91981e+07	TRUE	28.4048	FALSE	FALSE
4545	8	0.169734	18.4	2182.44	TRUE	2182.44	TRUE	8.19696e+06	TRUE	12.7278	FALSE	FALSE
4545	9	0.204188	14	33022.7	TRUE	4399.3	TRUE	3.31347e+07	TRUE	759.734	TRUE	TRUE
4546	10	0.241486	14.1	32.9402	FALSE	40.5057	TRUE	465.674	TRUE	236.058	FALSE	TRUE
4546	11	0.234334	19	25.1912	FALSE	25.1912	FALSE	146.26	FALSE	2.65926	FALSE	FALSE
4546	12	0.227382	22.3	22.1196	FALSE	22.1196	FALSE	6.65481e+07	TRUE	2.26574	FALSE	FALSE
4546	13	0.236081	19	24.9691	FALSE	55.6454	TRUE	8.40745e+07	TRUE	18.9133	FALSE	FALSE
4546	17	0.4	13.9	20.9209	FALSE	20.9209	FALSE	1.59137e+07	TRUE	12.6607	FALSE	FALSE
4546	28	0.334302	15.4	18.616	FALSE	18.616	FALSE	5.03782e+08	TRUE	12.194	FALSE	FALSE
4546	6	0.251001	14.7	14049.8	TRUE	4770.01	TRUE	901.966	TRUE	226.423	FALSE	TRUE
4546	8	0.292245	15.3	9124.77	TRUE	7550.3	TRUE	3374.37	TRUE	3.30235	FALSE	FALSE
4546	9	0.181932	19.5	31.615	FALSE	31.615	FALSE	183.557	FALSE	2.59107	FALSE	FALSE
4547	9	0.138462	17	1128.37	TRUE	842.876	TRUE	1373.07	FALSE	2.78499	FALSE	FALSE
4547	10	0.116604	13.7	67406.1	TRUE	61496.8	TRUE	459.724	TRUE	139.051	FALSE	TRUE
4547	11	0.189723	15.6	4411.28	TRUE	2697.59	TRUE	114.066	TRUE	122.116	FALSE	TRUE
4547	12	0.221968	23.8	584.534	TRUE	142.045	TRUE	67.8423	TRUE	7.96266	FALSE	FALSE
4547	13	0.166509	16.5	663.901	TRUE	1508.34	TRUE	63.4782	FALSE	11.4855	FALSE	FALSE
4547	18	0.127156	25.3	19943.7	TRUE	22828.3	TRUE	102.951	TRUE	7.49056	FALSE	FALSE
4547	27	0.165884	17.1	46083	TRUE	33391.9	TRUE	3.99913e+07	TRUE	10.9817	FALSE	FALSE
4547	4	0.100313	13.6	66380.1	TRUE	37998.5	TRUE	236.904	FALSE	163.633	FALSE	TRUE
4547	5	0.136143	18.8	3919.54	TRUE	3288.17	TRUE	183.162	TRUE	118.373	FALSE	TRUE
4547	6	0.194224	21	100.816	TRUE	83.9483	TRUE	38992.8	TRUE	105.972	FALSE	TRUE
4547	7	0.272277	14.2	695.232	TRUE	997.327	TRUE	33189	TRUE	156.719	FALSE	TRUE
4547	8	0.224426	19.6	680.194	TRUE	187.326	TRUE	130.219	TRUE	2.41555	FALSE	FALSE
4549	12	0.156821	20.2	8384.39	TRUE	5555.92	TRUE	23789.4	TRUE	6.34307	FALSE	FALSE
4549	13	0.136852	13.8	45156	TRUE	43207.5	TRUE	51001.7	TRUE	9.28478	FALSE	FALSE
4549	14	0.196512	17	50288.7	TRUE	43727.2	TRUE	33430	TRUE	11.1477	FALSE	FALSE
4549	17	0.271028	11.9	472.276	TRUE	299.637	TRUE	1.4585e+06	TRUE	15.9253	FALSE	FALSE
4549	21	0.208955	17.1	50.5998	FALSE	62.6901	TRUE	5866	TRUE	7.49298	FALSE	FALSE
4549	28	0.0221239	21	226.947	FALSE	226.947	FALSE	13740800	TRUE	6.10143	FALSE	FALSE
4549	5	0.156304	20.5	56.4254	TRUE	56.4254	TRUE	87883.8	TRUE	9.24445	FALSE	FALSE
4549	6	0.103314	14.8	1642.86	TRUE	954.321	TRUE	40181.9	TRUE	8.65743	FALSE	FALSE
4549	7	0.112344	20.2	1614.56	TRUE	2425.37	TRUE	796705	TRUE	6.34307	FALSE	FALSE
4549	8	0.123041	17.9	849.97	TRUE	244.821	TRUE	1.22047e+07	TRUE	7.1581	FALSE	FALSE
4549	9	0.0924933	14.8	7983.05	TRUE	6697.34	TRUE	2.12725e+06	TRUE	8.65743	FALSE	FALSE
4555	10	0.304569	16.2	22.4402	FALSE	22.4402	FALSE	781.514	TRUE	1.63909e+07	TRUE	TRUE
4555	11	0.273234	12	33.7683	FALSE	33.7683	FALSE	20300	TRUE	3.54483e+07	TRUE	TRUE
4555	13	0.283019	20.6	19.2104	FALSE	19.2104	FALSE	806835	TRUE	1.91044e+08	TRUE	TRUE
4555	14	0.166237	12.3	45.8548	FALSE	45.8548	FALSE	79033	TRUE	2.40882e+08	TRUE	TRUE
4555	19	0.235174	16.4	24.31	FALSE	24.31	FALSE	32400	TRUE	1.12158e+08	TRUE	TRUE
4555	6	0.127243	18.6	46.1736	FALSE	46.1736	FALSE	118983	TRUE	1.39839e+07	TRUE	TRUE
4555	7	0.046729	16.2	146.26	FALSE	146.26	FALSE	62773.3	TRUE	2.49051e+07	TRUE	TRUE
4555	8	0.180556	16.3	37.6208	FALSE	37.6208	FALSE	42839.8	TRUE	5.57867e+07	TRUE	TRUE
4555	9	0.177645	15.4	40.4719	FALSE	40.4719	FALSE	5105.77	TRUE	2.60032e+07	TRUE	TRUE
4558	13	0.242003	12.9	845.656	TRUE	579.146	TRUE	49611.8	TRUE	22.1305	FALSE	FALSE
4558	15	0.20694	18.2	79.4412	TRUE	39.8055	TRUE	247245	TRUE	15.6859	FALSE	FALSE
4558	16	0.22164	17	49.683	TRUE	39.619	TRUE	130789	TRUE	26.882	FALSE	FALSE
4558	17	0.238748	13.1	35.401	FALSE	58.8312	TRUE	100780	TRUE	34.8851	FALSE	FALSE
4558	22	0.35	12.4	25.5115	FALSE	25.5115	FALSE	13013.8	TRUE	36.8544	FALSE	FALSE
4558	5	0.376607	12.3	22.9002	FALSE	22.9002	FALSE	312935	TRUE	411.006	FALSE	TRUE
4558	24	0.175944	22.2	28.1006	FALSE	28.1006	FALSE	688178	TRUE	227.719	FALSE	TRUE
4558	28	0.191544	18.1	32.3052	FALSE	32.3052	FALSE	6.92253e+06	TRUE	19.8538	FALSE	FALSE
4558	6	0.255245	14.3	7276.71	TRUE	3660.27	TRUE	73205.5	TRUE	31.9577	FALSE	FALSE
4558	8	0.271382	20.4	2182.01	TRUE	1485.5	TRUE	1.35256e+06	TRUE	13.9943	FALSE	FALSE
4558	9	0.160768	19.2	824.167	TRUE	901.918	TRUE	1.97489e+06	TRUE	14.8689	FALSE	FALSE
4561	10	0.135135	11.5	84321.4	TRUE	82159.3	TRUE	44374.3	TRUE	233193	TRUE	TRUE
4561	4	0.0939597	12.5	414135	TRUE	469989	TRUE	144402	TRUE	116006	TRUE	TRUE
4561	5	0.0795756	21	99575.9	TRUE	66256.3	TRUE	3.93516e+06	TRUE	11167	TRUE	TRUE
4561	6	0.106901	3.3	168267	TRUE	102049	TRUE	1.22912e+06	TRUE	21244.9	TRUE	TRUE
4561	7	0.106901	3.6	60284.5	TRUE	36794.3	TRUE	823195	TRUE	27544.4	TRUE	TRUE
4561	8	0.161111	15.2	31491.8	TRUE	12871.1	TRUE	80363	TRUE	19238.4	TRUE	TRUE
4561	9	0.105991	6.5	38784.2	TRUE	55970	TRUE	54576.6	TRUE	65135.7	TRUE	TRUE
4564	10	0.234987	15.9	29.6337	FALSE	29.6337	FALSE	196.558	TRUE	28.7418	FALSE	FALSE
4564	11	0.180502	15.5	36.0858	FALSE	36.0858	FALSE	2230.34	TRUE	15.1091	FALSE	FALSE
4564	12	0.217949	18.9	26.8788	FALSE	26.8788	FALSE	14138.6	TRUE	24.1796	FALSE	FALSE
4564	13	0.2202	12.7	63.3187	FALSE	63.3187	FALSE	345.063	TRUE	22.7595	FALSE	FALSE
4564	14	0.186332	19.5	27.7861	FALSE	27.7861	FALSE	1646.91	TRUE	12.0098	FALSE	FALSE
4564	17	0.206223	16.8	31.958	FALSE	31.958	FALSE	8405.15	TRUE	27.2021	FALSE	FALSE
4564	19	0.204225	13.4	38.5293	FALSE	38.5293	FALSE	364830	TRUE	34.1041	FALSE	FALSE
4564	21	0.221352	16.4	29.0454	FALSE	29.0454	FALSE	219493	TRUE	27.8655	FALSE	FALSE
4564	28	0.235609	17.2	27.4795	FALSE	23.3734	FALSE	237682	TRUE	3.33803	FALSE	FALSE
4564	5	0.161052	14.7	44.5372	FALSE	44.5372	FALSE	193.963	TRUE	31.0881	FALSE	FALSE
4567	12	0.0484429	36	60.4606	FALSE	60.4606	FALSE	63763.5	TRUE	8482.63	TRUE	TRUE
4571	9	0.297782	14.6	26.8284	FALSE	26.8284	FALSE	97156.5	TRUE	3.2428	FALSE	FALSE
4573	14	0.2419	17.4	2804.97	TRUE	1630.53	TRUE	35309.1	TRUE	4.7461e+07	TRUE	TRUE
4573	17	0.334586	14.8	1880.5	TRUE	2575.18	TRUE	991947	TRUE	5.54306e+07	TRUE	TRUE
4576	10	0.0237603	13.4	4188.89	TRUE	2441.04	TRUE	5000.92	TRUE	4.28463	FALSE	FALSE
4576	14	0.118257	14.3	56.2954	FALSE	56.2954	FALSE	7.37517e+07	TRUE	4506.26	TRUE	TRUE
4576	17	0.1557	14.4	NA	NA	NA	NA	NA	NA	20.0726	FALSE	FALSE
4576	19	0.169982	12.1	49.0864	FALSE	49.0864	FALSE	39518.1	TRUE	19.3547	FALSE	FALSE
4576	21	0.0796209	18.8	67.4473	FALSE	67.4473	FALSE	61354.6	TRUE	12.457	FALSE	FALSE
4576	28	0.167695	17	40.9145	FALSE	40.9145	FALSE	55506.8	TRUE	2.78499	FALSE	FALSE
4576	9	0.0914561	14.1	91.753	FALSE	109.248	TRUE	2.20257e+07	TRUE	4.07192	FALSE	FALSE
4577	10	0.194194	16.5	14231.3	TRUE	2272.01	TRUE	2616.56	TRUE	46927.8	TRUE	TRUE
4577	11	0.111418	17.1	17383.6	TRUE	11253.1	TRUE	3930.2	TRUE	30125.2	TRUE	TRUE
4577	12	0.118243	19.2	46725.7	TRUE	13883.8	TRUE	2.0861e+06	TRUE	487091	TRUE	TRUE
4577	13	0.184284	13.9	5815.22	TRUE	27670.7	TRUE	NA	FALSE	1.30904e+06	TRUE	TRUE
4577	14	0.105263	17.2	329628	TRUE	296930	TRUE	9.98605e+06	TRUE	25940.7	TRUE	TRUE
4577	17	0.15027	24.2	147393	TRUE	110875	TRUE	NA	FALSE	18684.7	TRUE	TRUE
4577	19	0.145798	21.6	297216	TRUE	269780	TRUE	159.531	TRUE	9687.4	TRUE	TRUE
4577	2	0.167149	16.5	603346	TRUE	36.6069	FALSE	719374	TRUE	27123.3	TRUE	TRUE
4577	28	0.290234	24.8	2289.59	TRUE	27.7863	FALSE	NA	FALSE	74604.4	TRUE	TRUE
4577	4	0.0902	12.2	NA	NA	NA	NA	NA	NA	164094	TRUE	TRUE
4577	5	0.262893	18	3161.4	TRUE	615.375	TRUE	NA	FALSE	2.59773e+06	TRUE	TRUE
4577	6	0.185646	21.1	7393.17	TRUE	6045.24	TRUE	NA	FALSE	153891	TRUE	TRUE
4577	7	0.140713	23.5	2182.2	TRUE	3706.35	TRUE	NA	FALSE	515682	TRUE	TRUE
4577	8	0.115568	16.8	297.495	TRUE	81.1724	TRUE	297.495	TRUE	250899	TRUE	TRUE
4577	9	0.0623886	31.2	152.066	TRUE	102.747	FALSE	NA	FALSE	30280.6	TRUE	TRUE
4579	10	0.154459	12.9	32.432	TRUE	16.9922	FALSE	114.759	FALSE	95.045	FALSE	FALSE
4579	12	0.223301	13.2	563.857	TRUE	633.423	TRUE	114968	TRUE	694.019	TRUE	TRUE
4579	18	0.145355	13.9	291377	TRUE	324677	TRUE	495.021	TRUE	NA	NA	NA
4579	20	0.350043	12.2	32700	TRUE	16700	TRUE	136	TRUE	97.7141	FALSE	FALSE
4579	27	0.210383	17.6	514215	TRUE	484000	TRUE	1.04139e+06	TRUE	67.7337	FALSE	FALSE
4579	3	0.117647	13.3	668.475	TRUE	437.966	TRUE	198	TRUE	89.6325	FALSE	FALSE
4579	7	0.157722	13.1	82.0848	FALSE	130.871	FALSE	171.913	TRUE	145.42	FALSE	TRUE
4580	5	0.147135	13	312010	TRUE	312010	TRUE	197411	TRUE	14.4452	FALSE	FALSE
4580	6	0.204637	21.5	346570	TRUE	233471	TRUE	869153	TRUE	16.7141	FALSE	FALSE
4585	12	0.295	18.3	29.9342	FALSE	47.717	FALSE	147893	TRUE	447.737	FALSE	TRUE
4585	17	0.23871	14	48.3552	FALSE	77.0811	FALSE	2044.32	TRUE	2105.77	TRUE	TRUE
4585	21	0.16701	22	30.4826	FALSE	30.4826	FALSE	3191.96	TRUE	16.3342	FALSE	FALSE
4585	28	0.29867	16	22.5332	FALSE	22.5332	FALSE	136271	TRUE	2156.79	TRUE	TRUE
4585	4	0.269168	16.6	4583.51	TRUE	2936.31	TRUE	8.59409e+06	TRUE	25661.6	TRUE	TRUE
4585	5	0.248092	17.4	4373.62	TRUE	2783.55	TRUE	3.51001e+06	TRUE	4549.53	TRUE	TRUE
4585	6	0.0967742	14.8	533.982	TRUE	179.856	FALSE	47700.9	TRUE	6065.28	TRUE	TRUE
4585	9	0.255569	16.5	38.3222	FALSE	61.0878	FALSE	26294.3	TRUE	496.581	FALSE	TRUE
4586	14	0.299531	18.7	1176.89	TRUE	822.678	TRUE	1756.76	TRUE	11308.9	TRUE	TRUE
4586	25	0.0990516	19.5	54.0096	FALSE	300.698	TRUE	1.35852e+06	TRUE	18313.9	TRUE	TRUE
4586	2	0.22949	15.5	3845.83	TRUE	1686.77	TRUE	25953.8	TRUE	8798.75	TRUE	TRUE
4587	10	0.307006	19.1	18.991	FALSE	16.1533	FALSE	126.607	TRUE	3.00597	FALSE	FALSE
4587	11	0.318221	10.6	31.9228	FALSE	31.9228	FALSE	382789	TRUE	772.979	FALSE	TRUE
4587	12	0.473381	19.4	11.7253	FALSE	11.7253	FALSE	13763.7	TRUE	1710.1	TRUE	TRUE
4587	14	0.388518	21.1	13.1353	FALSE	13.1353	FALSE	868.533	TRUE	2403.52	TRUE	TRUE
4587	17	0.298016	16.7	22.5041	FALSE	22.5041	FALSE	1.36953e+06	TRUE	21.5182	FALSE	FALSE
4587	19	0.264089	13.4	33.8194	FALSE	33.8194	FALSE	3.26438e+06	TRUE	13.1331	FALSE	FALSE
4587	21	0.281987	15.6	27.2062	FALSE	27.2062	FALSE	70925.4	TRUE	11.281	FALSE	FALSE
4587	5	0.224619	20.5	64.2822	TRUE	23.3848	FALSE	4.08626e+07	TRUE	2165.17	TRUE	TRUE
4587	6	0.273514	16.8	32.8007	TRUE	23.434	FALSE	3.76059e+06	TRUE	487.713	FALSE	TRUE
4587	7	0.282528	12.5	26.9566	FALSE	26.9566	FALSE	1635520	TRUE	4.59313	FALSE	FALSE
4587	8	0.1836	14.2	40.6676	FALSE	40.6676	FALSE	7798.66	TRUE	20.3553	FALSE	FALSE
4587	9	0.336232	13.2	25.0909	FALSE	21.3417	FALSE	193.95	TRUE	4.34955	FALSE	FALSE
4588	10	0.281369	15.2	22.2596	FALSE	22.2596	FALSE	138795	TRUE	3.77724	FALSE	FALSE
4588	11	0.3005	13.6	49.313	FALSE	49.313	FALSE	26660	TRUE	21.2533	FALSE	FALSE
4588	12	0.163793	18.3	39.9278	FALSE	39.9278	FALSE	1.55334e+06	TRUE	9.61661	FALSE	FALSE
4588	13	0.15796	12.6	60.1317	FALSE	60.1317	FALSE	119781	TRUE	13.967	FALSE	FALSE
4588	17	0.187845	11.6	54.9241	FALSE	54.9241	FALSE	13363.9	TRUE	15.171	FALSE	FALSE
4588	21	0.268894	15.9	27.9926	FALSE	27.9926	FALSE	471.533	TRUE	11.0682	FALSE	FALSE
4588	28	0.219331	18.2	29.9813	FALSE	29.9813	FALSE	7.41516e+06	TRUE	9.66944	FALSE	FALSE
4588	6	0.183168	14.6	35.5987	FALSE	35.5987	FALSE	16333.5	TRUE	3.93247	FALSE	FALSE
4588	7	0.2557	12	40.9527	FALSE	40.9527	FALSE	16594	TRUE	24.0871	FALSE	FALSE
4588	8	0.2419	12.7	48.0683	FALSE	48.0683	FALSE	2353.94	TRUE	22.7595	FALSE	FALSE
4588	9	0.215227	16.9	30.6158	FALSE	26.041	FALSE	835.777	TRUE	299.126	FALSE	TRUE
4591	10	0.133263	18.8	20627.8	TRUE	21394.2	TRUE	11814.7	TRUE	NA	NA	NA
4591	13	0.148559	17.7	79102.8	TRUE	67541.6	TRUE	191064	TRUE	30.9966	FALSE	FALSE
4591	14	0.191513	16.5	58735	TRUE	45418.3	TRUE	248105	TRUE	115.455	FALSE	TRUE
4591	19	0.207254	14.8	3661.78	TRUE	2389.03	TRUE	542.486	TRUE	96.6259	FALSE	TRUE
4591	21	0.214607	19	1083.01	TRUE	1334.14	TRUE	184.818	TRUE	75.2665	FALSE	TRUE
4591	28	0.280467	13.8	25.5888	FALSE	25.5888	FALSE	262.915	TRUE	33.5542	FALSE	FALSE
4591	6	0.19802	11.1	95358.6	TRUE	59908.5	TRUE	709002	TRUE	171.622	FALSE	TRUE
4591	7	0.158444	14.8	231303	TRUE	154202	TRUE	709603	TRUE	128.717	FALSE	TRUE
4591	8	0.0789724	18.7	32828.1	TRUE	25894.1	TRUE	57205.4	TRUE	29.3391	FALSE	FALSE
4593	10	0.268437	21.1	30.7909	FALSE	4152.53	TRUE	2.26271e+07	TRUE	67.7755	FALSE	TRUE
4593	11	0.362113	17.2	12818.8	TRUE	4572.64	TRUE	1.63382e+07	TRUE	83.1432	FALSE	TRUE
4593	13	0.221612	13.2	820436	TRUE	623531	TRUE	1.21424e+07	TRUE	92.8848	FALSE	FALSE
4593	14	0.227738	19.7	119828	TRUE	89870.7	TRUE	1.23037e+06	TRUE	72.5921	FALSE	TRUE
4593	17	0.254413	16.7	36001.6	TRUE	20410.9	TRUE	1.17871e+07	TRUE	85.6326	FALSE	TRUE
4593	19	0.172161	20.2	22451.9	TRUE	7775.35	TRUE	238321	TRUE	70.7952	FALSE	TRUE
4593	2	0.263029	12.3	53.906	FALSE	40.7707	FALSE	312.061	TRUE	116.265	FALSE	TRUE
4593	28	0.382171	15.7	29.0662	FALSE	29.0662	FALSE	150.398	TRUE	91.0869	FALSE	TRUE
4593	3	0.179255	13.3	43891	TRUE	29730.4	TRUE	4321.99	TRUE	41.2512	FALSE	FALSE
4593	5	0.145935	19.8	73091.7	TRUE	68661.9	TRUE	2353.33	TRUE	96.2124	FALSE	TRUE
4593	7	0.370147	21.2	275261	TRUE	275261	TRUE	69.9366	FALSE	67.4558	FALSE	TRUE
4593	8	0.48622	19.1	332515	TRUE	248094	TRUE	130249	TRUE	NA	NA	NA
4593	9	0.197492	13.6	64336.1	TRUE	29725.7	TRUE	3.25255e+07	TRUE	140.074	FALSE	TRUE
4596	21	0.375238	12.6	33.8409	FALSE	33.8409	FALSE	13570.2	TRUE	265.699	FALSE	TRUE
4596	4	0.265957	14.9	18007.6	TRUE	16594.5	TRUE	855968	TRUE	95.9774	FALSE	TRUE
4596	5	0.211624	14.7	16100	TRUE	13800	TRUE	472000	TRUE	227.742	FALSE	TRUE
4596	6	0.284483	19	15511.1	TRUE	20454.5	TRUE	529863	TRUE	75.2665	FALSE	TRUE
4596	7	0.298826	18.1	3638.55	TRUE	2449.36	TRUE	396395	TRUE	NA	NA	NA
4597	4	0.120172	21.2	20100	TRUE	10000	TRUE	407593	TRUE	455.121	TRUE	TRUE
4597	5	0.122511	14.3	4260	TRUE	2780	TRUE	451164	TRUE	125.505	FALSE	TRUE
4597	6	0.20229	15.6	3940	TRUE	1181.34	TRUE	1.91145e+06	TRUE	74.1217	FALSE	FALSE
4597	7	0.175549	16.9	4800	TRUE	3120	TRUE	524000	TRUE	68.42	FALSE	FALSE
4597	11	0.170825	15.5	3200	TRUE	3200	TRUE	22418.7	TRUE	79.1019	FALSE	FALSE
4597	13	0.111663	14	17300	TRUE	21600	TRUE	5.37333e+06	TRUE	18.706	FALSE	FALSE
4597	15	0.27955	11.7	10100	TRUE	12100	TRUE	1850000	TRUE	104.793	FALSE	FALSE
4597	-2	0.175135	13.3	39.2221	FALSE	39.2221	FALSE	444000	TRUE	134.942	FALSE	TRUE
4597	-1	0.148789	15	40.9349	FALSE	40.9349	FALSE	1010000	TRUE	119.648	FALSE	TRUE
4597	0	0.177355	19.1	71.8	TRUE	51	TRUE	5.9041e+06	TRUE	93.9648	FALSE	TRUE
4597	1	0.274617	14.7	43.2018	FALSE	43.2018	FALSE	1.64087e+06	TRUE	97.2833	FALSE	TRUE
4597	2	0.133668	16.8	441.747	TRUE	294.261	TRUE	232274	TRUE	113.393	FALSE	TRUE
4597	3	0.109589	19.9	45.4141	FALSE	45.4141	FALSE	2.03226e+06	TRUE	71.8625	FALSE	TRUE
4598	7	0.243142	15.8	941000	TRUE	625000	TRUE	406.076	TRUE	24.0959	FALSE	FALSE
4598	9	0.119622	15.4	35523.1	TRUE	282000	TRUE	705.25	FALSE	17.0055	FALSE	FALSE
4598	10	0.139303	12.6	709000	TRUE	768000	TRUE	740.19	FALSE	20.7845	FALSE	FALSE
4598	16	0.105556	18	112842	TRUE	87600	TRUE	688	TRUE	14.5491	FALSE	FALSE
4598	2	0.304393	15.5	898.668	TRUE	389.988	FALSE	807.105	TRUE	122.904	FALSE	TRUE
4598	3	0.253548	18.4	19994.5	TRUE	8162.43	TRUE	703.066	TRUE	34.635	FALSE	FALSE
4598	4	0.11391	21.5	744773	TRUE	579486	TRUE	44817	TRUE	29.6411	FALSE	FALSE
4598	5	0.081557	17.2	693000	TRUE	498439	TRUE	106000	TRUE	69.3089	FALSE	FALSE
4598	6	0.126386	12.2	2790000	TRUE	1660000	TRUE	14319.9	TRUE	21.466	FALSE	FALSE
4599	10	0.318756	15.4	22.2619	FALSE	22.2619	FALSE	295630	TRUE	7.67373	FALSE	FALSE
4599	11	0.185976	19	30.9265	FALSE	30.9265	FALSE	314699	TRUE	6.21976	FALSE	FALSE
4599	17	0.117779	20.2	45.9325	FALSE	45.9325	FALSE	6.1064e+06	TRUE	NA	NA	NA
4599	28	0.0979592	14.7	75.8889	FALSE	75.8889	FALSE	1.34444e+06	TRUE	8.03914	FALSE	FALSE
4599	5	0.147866	15.5	45.5164	FALSE	45.5164	FALSE	4.69824e+06	TRUE	3.64436	FALSE	FALSE
4599	7	0.216039	19.8	40.7707	FALSE	40.7707	FALSE	1.91136e+06	TRUE	72.2254	FALSE	TRUE
4599	8	0.400226	18.9	14.4469	FALSE	14.4469	FALSE	332087	TRUE	6.25267	FALSE	FALSE
4599	9	0.179938	14.8	41.0352	FALSE	41.0352	FALSE	6128.24	TRUE	7.98483	FALSE	FALSE
4600	7	0.162011	13.5	2728.66	TRUE	609.377	TRUE	24287.3	TRUE	2.25272e+07	TRUE	TRUE
4600	9	0.134787	17.1	47.9683	FALSE	47.9683	FALSE	23255.2	TRUE	6.38449e+06	TRUE	TRUE
4600	10	0.0923977	12	99.7139	FALSE	99.7139	FALSE	31458.2	TRUE	1.35965e+07	TRUE	TRUE
4600	11	0.14741	22.1	33.9373	FALSE	33.9373	FALSE	15667164	TRUE	1.48608e+07	TRUE	TRUE
4600	14	0.171831	17.3	37.1921	FALSE	37.1921	FALSE	2.67503e+06	TRUE	6.87428e+07	TRUE	TRUE
4600	2	0.176521	18.8	93.1	TRUE	62.195	TRUE	303261	TRUE	1.78485e+07	TRUE	TRUE
4600	3	0.107764	14.7	15700	TRUE	10100	TRUE	174734	TRUE	6.69315e+06	TRUE	TRUE
4600	4	0.179348	12.7	11500	TRUE	7870	TRUE	941000	TRUE	3.12716e+07	TRUE	TRUE
4600	6	0.0201005	12.2	4547.64	FALSE	4547.64	FALSE	53501.6	TRUE	1.34998e+07	TRUE	TRUE
4601	18	0.326141	19.8	17.1209	FALSE	17.1209	FALSE	117443	TRUE	30.1657	FALSE	FALSE
4601	-3	0.364835	14.4	79.5	TRUE	39.6	TRUE	304.552	TRUE	18.1864	FALSE	FALSE
4602	8	0.278404	21	457027	TRUE	415976	TRUE	2.0963e+06	TRUE	28.442	FALSE	FALSE
4602	22	0.169096	16.5	175478	TRUE	154834	TRUE	329.165	TRUE	NA	NA	NA
4602	-1	0.1643	13.1	32114	TRUE	27000	TRUE	436	TRUE	91.0009	FALSE	FALSE
4602	0	0.223505	19.1	59218.4	TRUE	40853.2	TRUE	344.067	TRUE	19.9328	FALSE	FALSE
4608	12	0.310583	14.3	22.7319	FALSE	22.7319	FALSE	5.19484e+07	TRUE	16.377	FALSE	FALSE
4608	21	0.2	24.8	20.3548	FALSE	20.3548	FALSE	1.11935e+06	TRUE	9.44321	FALSE	FALSE
4608	9	0.213497	14.9	36.7168	FALSE	36.7168	FALSE	538178	TRUE	15.7176	FALSE	FALSE
4610	21	0.184825	15.3	138057	TRUE	98450.4	TRUE	1.08635e+06	TRUE	444.943	FALSE	TRUE
4611	12	0.213665	12.5	37.8013	FALSE	37.8013	FALSE	1.38984e+07	TRUE	18.7353	FALSE	FALSE
4611	13	0.296142	20.8	16.9358	FALSE	16.9358	FALSE	2.29879e+07	TRUE	9.80289	FALSE	FALSE
4611	14	0.188544	14.2	38.9642	FALSE	38.9642	FALSE	9.50201e+06	TRUE	14.3592	FALSE	FALSE
4611	17	0.111247	15.5	72.6544	FALSE	72.6544	FALSE	48800000	TRUE	24.5623	FALSE	FALSE
4611	19	0.175727	16	44.5578	FALSE	44.5578	FALSE	97310.1	TRUE	23.7947	FALSE	FALSE
4611	21	0.106719	14	83.8514	FALSE	83.8514	FALSE	64700	TRUE	27.194	FALSE	FALSE
4611	28	0.153925	18.9	43.0638	FALSE	43.0638	FALSE	122096	TRUE	20.1437	FALSE	FALSE
4611	6	0.294002	15.1	24.9041	FALSE	24.9041	FALSE	1.12807e+07	TRUE	39.5551	FALSE	FALSE
4611	7	0.0919003	18.4	61.6926	FALSE	61.6926	FALSE	7.0303e+07	TRUE	11.0815	FALSE	FALSE
4611	8	0.195602	20.8	25.6408	FALSE	25.6408	FALSE	3.88151e+07	TRUE	9.80289	FALSE	FALSE
4611	9	0.152212	17.8	67.9122	FALSE	67.9122	FALSE	540345	TRUE	NA	NA	NA
